# Genomic Epidemiology of CHIKV During the Largest Outbreak in Mainland China-Implication for CHIKV Intervention

**DOI:** 10.64898/2026.06.16.26355213

**Authors:** Lina Yi, Silin Xiang, Xuhe Huang, Jianhua Huang, Mingji Chen, Heshi Long, Yuwei He, Chuting Zeng, Guanghu Zhu, Shuyan Tan, Zhe Liu, Shanshan Gao, Jing Lu

**Author notes:** These authors contributed equally to this work (Lina Yi, Silin Xiang, Xuhe Huang, Jianhua Huang). Corresponding author. E-mail address (Jing Lu).

## Abstract

Chikungunya virus (CHIKV) has caused recurrent epidemics across tropical and subtropical regions globally. In 2025, Guangdong, China, experienced the largest documented CHIKV outbreak in mainland China, with 23,464 reported cases across all 21 prefecture-level cities. We conducted integrated epidemiological, genomic, and phylodynamic analyses to investigate the outbreak’s origins, transmission dynamics, and CHIKV lineages evolution. The Guangdong strain belongs to the East/Central/South African (ECSA) genotype, Middle African lineage (MAL; ECSA-MAL) — one of several CHIKV lineages that co-circulated globally in 2025; a long internal branch separates it from previously sequenced relatives, indicating substantial surveillance gaps in endemic regions. Phylodynamic analysis using a local molecular clock model estimated the viral introduction occurred within a narrow window in early April 2025 (95% HPD: March 26-April 12) suggesting a 2.5-month cryptic transmission prior to detection. The prolonged silent phase aligns with vector dynamics: the Mosquito Ovitrap Index (MOI) in the outbreak town of Beijiao, Foshan, stayed low in April (3.0) before surging to 9.0 through July—consistent with suppressed early transmission followed by seasonal amplification. Human migration from two epicenters (Foshan and Jiangmen) explained ∼50% of case distribution variance, while mosquito ecology constrained spatial spread. Phylowave analysis on global circulating strains identified 33 lineage-defining mutations across 14 epidemic sublineages, concentrated in NSP3, E1 and E2. Four of these have been experimentally validated as adaptive mutations. This study demonstrates the critical need for enhanced genomic surveillance during pre-peak months and underscores the importance of monitoring adaptive mutations across diverse ecological regions.
