## Supplementary Table S1 for "Genomic Epidemiology of CHIKV During the Largest Outbreak in Mainland China-Implication for CHIKV Intervention"

Sample	Clean data (Gb)	Q30 (%)	Mapping rate (%)	Mean depth (¡Á)	Breadth ¡Ý10¡Á (%)	Assembly length (bp)	% of reference	Ct
CHIKV-1_China_2025-08-11	0.79	91.85	45.87	23162.2	99.99	11561	99.99	28.60
CHIKV-2_China_2025-08-12	0.60	90.89	93.69	39199.6	99.99	11561	99.98	30.17
CHIKV-3_China_2025-08-12	0.66	91.64	86.87	39230.6	99.99	11558	99.97	29.63
CHIKV-4_China_2025-08-12	0.77	91.96	75.46	41215.0	99.94	11561	99.93	28.83
CHIKV-5_China_2025-08-14	0.67	91.11	90.14	43333.2	99.99	11560	99.98	29.11
CHIKV-6_China_2025-08-13	0.57	91.12	91.10	35866.5	99.99	11560	99.98	30.18
CHIKV-7_China_2025-08-14	0.72	91.60	74.47	38594.0	99.99	11558	99.96	33.84
CHIKV-8_China_2025-08-16	0.69	90.88	89.28	43583.7	99.99	11560	99.97	32.43
CHIKV-9_China_2025-08-16	0.62	91.96	66.30	28462.5	99.66	11561	99.65	35.08
CHIKV-10_China_2025-08-16	0.64	91.32	84.93	38378.6	99.97	11561	99.97	32.83
CHIKV-11_China_2025-08-18	0.63	91.06	96.96	43071.4	99.99	11557	99.96	25.51
CHIKV-12_China_2025-08-18	0.88	91.06	95.64	59718.8	99.99	11560	99.97	27.10
CHIKV-13_China_2025-08-20	0.74	91.61	89.85	48186.4	99.99	11561	99.98	31.17
CHIKV-14_China_2025-08-20	0.75	91.96	96.96	48389.2	99.99	11557	99.96	23.46
CHIKV-15_China_2025-10-17	0.74	91.29	88.74	48399.9	99.99	11561	99.98	28.12
CHIKV-16_China_2025-10-16	0.65	90.86	98.51	45308.2	99.99	11560	99.98	23.06
CHIKV-17_China_2025-10-17	0.69	91.07	93.65	47023.3	99.99	11561	99.98	29.64
CHIKV-18_China_2025-10-18	0.58	91.18	97.89	40202.6	99.99	11558	99.96	26.37
CHIKV-19_China_2025-10-19	0.69	90.99	94.61	46626.6	99.99	11558	99.96	26.45
CHIKV-20_China_2025-10-21	0.60	91.20	95.42	40003.2	99.99	11561	99.98	26.58
CHIKV-21_China_2025-10-21	0.80	91.38	91.13	52113.9	99.99	11559	99.97	29.31
CHIKV-22_China_2025-10-21	0.73	90.95	98.01	51271.2	99.99	11561	99.98	31.08
CHIKV-23_China_2025-10-23	0.88	91.24	98.07	59429.7	99.99	11558	99.96	23.09
CHIKV-24_China_2025-10-23	0.57	90.70	97.39	39437.3	99.99	11559	99.97	26.20
CHIKV-25_China_2025-10-23	0.64	91.41	95.15	43598.6	99.99	11559	99.97	27.16
CHIKV-26_China_2025-10-24	0.75	91.39	94.54	49941.1	99.99	11558	99.96	26.87
CHIKV-27_China_2025-10-25	0.78	91.36	90.07	50765.8	99.99	11558	99.97	27.72
CHIKV-28_China_2025-11-05	0.67	90.75	94.83	45689.4	99.99	11561	99.98	30.02
CHIKV-29_China_2025-11-05	0.78	91.13	95.59	53462.4	99.99	11558	99.96	27.56
CHIKV-30_China_2025-07-20	0.65	91.82	99.05	44693.9	99.99	11561	99.98	19.70
CHIKV-31_China_2025-07-25	0.80	91.20	98.83	55458.6	99.99	11561	99.98	20.87
CHIKV-32_China_2025-07-30	0.83	91.94	98.89	54865.0	99.99	11558	99.97	13.87
CHIKV-33_China_2025-08-02	0.78	92.02	98.73	52541.3	99.99	11561	99.99	17.97
CHIKV-34_China_2025-08-04	0.69	91.99	99.00	44100.8	99.99	11561	99.98	11.49
CHIKV-35_China_2025-08-07	0.63	91.80	98.67	40244.4	99.99	11560	99.98	13.70
CHIKV-36_China_2025-08-14	0.65	91.64	98.60	44842.2	99.99	11559	99.97	20.99
CHIKV-37_China_2025-08-20	0.71	91.69	99.15	48973.0	99.99	11560	99.98	18.44
CHIKV-38_China_2025-08-23	0.77	92.00	93.05	47581.4	99.99	11561	99.98	18.36
CHIKV-39_China_2025-08-10	0.66	91.06	96.63	45711.4	99.99	11557	99.96	19.41
