## Supplementary Table S2 for "Genomic Epidemiology of CHIKV During the Largest Outbreak in Mainland China-Implication for CHIKV Intervention"

District	Town/subdistrict	Outbreak focus	MOI Apr	BI Apr	MOI May	BI May	MOI Jun	BI Jun	MOI Jul	BI Jul	Ovitraps deployed (Apr–Jul)	Households surveyed (Apr–Jul)
Shunde	Lecong		3.0	0.5	1.0	2.1	7.0	0.3	0.0	0.0	400	2519
Shunde	Lunjiao		0.0	0.0	1.3	2.7	4.7	4.7	5.3	5.0	550	1100
Shunde	Leliu		3.0	5.6	4.0	2.3	5.0	7.4	7.0	5.9	400	799
Shunde	Beijiao	Yes	3.0	2.4	5.0	3.9	9.0	7.0	9.0	6.0	400	1836
Shunde	Jun'an		4.0	2.8	5.0	2.8	8.0	3.9	8.0	4.4	400	720
Shunde	Daliang		0.7	2.0	4.0	3.3	6.0	3.9	4.0	2.8	1200	740
Shunde	Ronggui		2.0	3.3	5.0	2.2	6.0	4.4	5.0	2.8	400	693
Shunde	Xingtan		2.0	3.0	1.3	3.5	0.7	4.0	5.3	1.5	600	800
Shunde	Chencun		2.7	4.2	4.5	8.7	3.6	7.7	3.3	8.6	420	1175
Shunde	Longjiang		5.0	5.8	8.0	10.3	7.0	7.1	5.0	3.9	400	1525
Chancheng	Nanzhuang		3.6	3.6	9.9	7.6	15.5	6.1	15.9	6.3	1470	3993
Chancheng	Zhangcha		3.4	2.9	8.2	5.4	15.3	7.6	8.6	5.3	1510	2124
Chancheng	Shiwan		3.4	2.4	8.6	4.4	11.9	4.0	10.8	2.8	2834	10400
Chancheng	Zumiao		4.0	2.4	5.4	3.4	8.9	5.2	13.7	4.3	2072	9060
Nanhai	Danzao		2.7	1.7	5.3	2.2	4.0	3.5	4.0	3.6	600	2880
Nanhai	Jiujiang		1.5	1.1	3.8	5.4	6.4	6.6	5.0	3.7	470	858
Nanhai	Dali		1.0	1.6	1.7	3.6	5.7	3.8	5.7	3.1	500	5149
Nanhai	Guicheng		2.3	5.2	3.8	5.7	3.8	5.4	4.5	5.6	500	4284
Nanhai	Shishan		5.0	0.9	11.0	6.0	7.0	5.1	5.0	4.3	400	1038
Nanhai	Xiqiao		3.3	3.5	3.3	3.8	3.8	3.1	4.8	4.5	454	1073
Nanhai	Lishui		1.0	0.3	1.0	0.9	3.0	4.6	3.0	4.2	400	1297
Sanshui	Leping		3.8	4.4	3.8	2.5	4.0	4.1	3.0	1.6	410	788
Sanshui	Yunhaihu		3.0	1.9	3.0	3.6	2.0	1.4	4.0	0.9	400	840
Sanshui	Nanshan		2.0	0.0	5.0	5.0	3.0	6.1	5.0	2.4	400	864
Sanshui	Datang		2.0	3.7	3.0	7.8	2.0	6.0	—	3.9	300	892
Sanshui	Baini		0.0	4.0	5.6	6.8	2.0	4.0	1.0	3.3	680	725
Sanshui	Lubao		1.0	0.2	0.5	0.2	0.0	0.3	0.0	0.2	783	4886
Sanshui	Xinan		—	0.3	2.0	1.5	5.0	2.6	—	1.4	200	961
Gaoming	Mingcheng		2.0	0.3	6.0	2.0	6.0	2.5	8.0	3.2	400	2601
Gaoming	Genghe		1.0	1.0	1.0	1.4	1.0	2.4	0.0	1.9	400	939
Gaoming	Yanghe		2.0	2.4	3.0	2.3	1.0	1.9	1.0	1.8	404	1666
Gaoming	Hecheng		4.8	2.2	3.0	0.9	3.9	0.7	2.7	2.8	950	1839
