## Supplementary Table S3 for "Genomic Epidemiology of CHIKV During the Largest Outbreak in Mainland China-Implication for CHIKV Intervention"

mutation	gene	pos	nuc_pos	functional_domain	peak_index	peak_date	clade	lineage	detection	freq_in	freq_in_background	enrichment
6K:L20M	6K	20	9792	Transmembrane region	0.706	2014	AUL	AUL-L1	Shared with whole-tree analysis	0.9276485788113696	0.474	2
E1:I55V	E1	55	10080	Domain I	0.478	2025.5	ECSA-IOL	ECSA-IOL-L4	Per-clade analysis only	1	0.034	29.4
E1:A98T	E1	98	10209	Fusion peptide	0.681	2019.4	ECSA-SAL	ECSA-SAL-L1	Shared with whole-tree analysis	0.8197611292073833	0	inf
E1:K211E	E1	211	10548	Domain II	0.797	2006.5	ECSA-IOL	ECSA-IOL-L3	Shared with whole-tree analysis	0.9783132530120482	0.308	3.2
E1:A226V	E1	226	10593	Domain II	0.831	2006.6	ECSA-IOL	ECSA-IOL-L2	Shared with whole-tree analysis	1	0.119	8.4
E1:I317V	E1	317	10866	Domain III	0.797	2006.5	ECSA-IOL	ECSA-IOL-L3	Per-clade analysis only	0.8433734939759037	0	inf
E1:P397L	E1	397	11106	Stem region	0.706	2014	AUL	AUL-L1	Shared with whole-tree analysis	0.9741602067183462	0.5	1.9
E2:K252Q	E2	252	9219	tail-ribbon connector	0.831	2006.6	ECSA-IOL	ECSA-IOL-L2	Shared with whole-tree analysis	1	0.036	27.9
E2:V264A	E2	264	9255	Domain C	0.797	2006.5	ECSA-IOL	ECSA-IOL-L3	Shared with whole-tree analysis	0.980722891566265	0.308	3.2
E2:V368A	E2	368	9567	Transmembrane anchor	0.706	2014	AUL	AUL-L1	Shared with whole-tree analysis	0.9276485788113696	0.474	2
E2:V371L	E2	371	9576	Transmembrane anchor	0.706	2014	AUL	AUL-L1	Shared with whole-tree analysis	1	0.474	2.1
E2:M390I	E2	390	9633	Cytoplasmic tail	0.478	2025.5	ECSA-IOL	ECSA-IOL-L4	Per-clade analysis only	0.9594594594594594	0.002	564.2
E2:I415V	E2	415	9708	Cytoplasmic tail	0.478	2025.5	ECSA-IOL	ECSA-IOL-L4	Per-clade analysis only	0.9324324324324323	0	inf
E2:I418V	E2	418	9717	Cytoplasmic tail	0.478	2025.5	ECSA-IOL	ECSA-IOL-L4	Per-clade analysis only	0.9324324324324323	0	inf
E3:Q19R	E3	19	8328	Signal peptide region	0.706	2014	AUL	AUL-L1	Shared with whole-tree analysis	0.9560723514211886	0.474	2
NSP1:A121E	NSP1	121	361	Methyltransferase domain	0.706	2014	AUL	AUL-L1	Shared with whole-tree analysis	0.979328165374677	0.474	2.1
NSP1:I167V	NSP1	167	499	Methyltransferase domain	0.478	2025.5	ECSA-IOL	ECSA-IOL-L4	Per-clade analysis only	0.9864864864864864	0.002	580.1
NSP1:M376T	NSP1	376	1126	C-terminal membrane-binding region	0.478	2025.5	ECSA-IOL	ECSA-IOL-L4	Per-clade analysis only	0.9864864864864864	0.003	290
NSP2:H130Y	NSP2	130	2008	Helicase/NTPase domain	0.797	2006.5	ECSA-IOL	ECSA-IOL-L3	Per-clade analysis only	0.8626506024096385	0.028	30.4
NSP2:L539S	NSP2	539	3235	Protease domain	0.831	2006.6	ECSA-IOL	ECSA-IOL-L2	Shared with whole-tree analysis	1	0.036	27.9
NSP2:A545S	NSP2	545	3253	Protease domain	0.681	2019.4	ECSA-SAL	ECSA-SAL-L1	Per-clade analysis only	0.9435396308360476	0	inf
NSP3:S77T	NSP3	77	4329	Macrodomain	0.706	2014	AUL	AUL-L1	Shared with whole-tree analysis	0.979328165374677	0.552	1.8
NSP3:I171V	NSP3	171	4611	Zinc finger domain	0.478	2025.5	ECSA-IOL	ECSA-IOL-L4	Per-clade analysis only	0.9594594594594594	0.002	564.2
NSP3:T224I	NSP3	224	4770	Zinc finger domain	0.706	2014	AUL	AUL-L1	Shared with whole-tree analysis	1	0.474	2.1
NSP3:T382I	NSP3	382	5244	Hypervariable domain	0.478	2025.5	ECSA-IOL	ECSA-IOL-L4	Per-clade analysis only	0.9594594594594594	0.002	564.2
NSP3:A437T	NSP3	437	5409	Hypervariable domain	0.706	2014	AUL	AUL-L1	Shared with whole-tree analysis	0.979328165374677	0.474	2.1
NSP3:L451F	NSP3	451	5451	Hypervariable domain	0.706	2014	AUL	AUL-L1	Shared with whole-tree analysis	1	0.483	2.1
NSP3:D483N	NSP3	483	5547	Hypervariable domain (adjacent to FGDF-1 G3BP-binding motif)	0.706	2014	AUL	AUL-L1	Shared with whole-tree analysis	0.979328165374677	0.474	2.1
NSP4:R82S	NSP4	82	5644	N-terminal region	0.831	2006.6	ECSA-IOL	ECSA-IOL-L2	Per-clade analysis only	1	0.002	586
NSP4:R85G	NSP4	85	5653	N-terminal region	0.797	2006.5	ECSA-IOL	ECSA-IOL-L3	Per-clade analysis only	0.8626506024096385	0.004	213.1
NSP4:P110S	NSP4	110	5728	N-terminal region	0.478	2025.5	ECSA-IOL	ECSA-IOL-L4	Per-clade analysis only	0.9594594594594594	0.002	564.2
NSP4:V111I	NSP4	111	5731	N-terminal region	0.681	2019.4	ECSA-SAL	ECSA-SAL-L1	Per-clade analysis only	0.9272529858849076	0	inf
NSP4:F269L	NSP4	269	6205	Unassigned (outside polymerase motifs)	0.706	2014	AUL	AUL-L1	Shared with whole-tree analysis	0.979328165374677	0.474	2.1
